# The DIRECT study: A roadmap for ctDNA-based risk prediction, molecular profiling and MRD detection in Diffuse Large B Cell Lymphoma

**DOI:** 10.1101/2025.04.14.25325806

**Authors:** Joanna A Krupka, Ilias Moutsopoulos, Natasha H Cutmore, Christopher S Trethewey, Alimu Dayimu, Rebecca Goodhew, Livia Raso-Barnett, Heok Cheow, Lee Elzubeir, Julie Smith, Anver Kamil, Ramona-Rita Barbara, Sally Barrington, Jane Price, Kay Elston, Aleksandra Kolodziejczyk, Silvia Tarantino, Fabiana Mariscotti, Philip Barry, Steven Frost, Nikolaos Demiris, Martin G Thomas, Duane Hassane, Veerendra Munugalavadla, Sateesh Kumar Nagumantry, Mamatha J Karanth, Matthew Ahearne, Nimish Shah, Christopher P Fox, Shubha Anand, Daniel J Hodson

**Affiliations:** Cambridge Stem Cell Institute, University of Cambridge, Cambridge, UK; Department of Haematology, University of Cambridge, Cambridge, UK; Cancer Molecular Diagnostics Laboratory, Department of Oncology, University of Cambridge, UK; Cambridge Clinical Trials Unit – Cancer Theme, University of Cambridge, Cambridge, UK; Department of Statistics, Athens University of Economics and Business, Athens, Greece; Department of Haematology, Cambridge University Hospitals Foundation Trust, Cambridge, UK; Haemato-Oncology Diagnostics Service, Cambridge University Hospitals NHS Trust, Cambridge, UK; Nuclear Medicine, Cambridge University Hospitals NHS Trust, Cambridge, UK; Norfolk and Norwich University Hospitals NHS Trust, Norwich, UK; NoSngham University Hospitals NHS Trust, NoSngham, UK; University Hospitals of Leicester NHS Trust, Leicester, UK; King’s College London, London, UK; Cambridge Blood and Stem Cell Biobank, University of Cambridge, UK; Haematology R&D, AstraZeneca, NY, USA; Haematology R&D, AstraZeneca, South San Francisco, CA, USA; North-West Anglia Foundation Trust, Peterborough, UK; West Suffolk Hospital, Bury St Edmunds, UK; University of Leicester, Leicester, UK; School of Medicine, University of NoSngham, NoSngham, UK

## Abstract

DIRECT was a prospective, multisite study assessing the feasibility and utility of circulating tumor DNA (ctDNA) in 188 patients with aggressive B-cell non-Hodgkin lymphoma using a lymphoma-customized assay and open-source pipeline. CtDNA fraction assessed by copy number alterations in pre-treatment plasma identified high-risk patients more effectively than existing clinical risk scores. In 74.5% of cases ctDNA was equivalent or superior to biopsy for genetic profiling. Patients not suitable for ctDNA genotyping had low tumor volumes and could be predicted from simple clinical factors. Finally, a phased variant-supported minimal residual disease (MRD) assay was predictive of outcomes in all groups analyzed. Patients achieving ctDNA clearance at end of treatment had an extremely low 2-year progression rate (<5%). However, false positive MRD results were common in patients with transformed indolent lymphoma. This study highlights the considerable potential, but also the caveats and limitations, of ctDNA technology when applied to aggressive B-cell lymphoma.
