## Extended Data Table 3 for "The DIRECT study: A roadmap for ctDNA-based risk prediction, molecular profiling and MRD detection in Diffuse Large B Cell Lymphoma"

### Sheet: SNV
outcome	term	estimate	std.error	statistic	p.value	conf.low	conf.high	ci	pval
ttp	log10_SNV_ctDNA	1.74931	0.316795	1.76525	0.0775211	0.940181	3.2548	1.75 (0.94, 3.25)	0.078
ttp	IPISCORE	2.14247	0.250021	3.04759	0.00230688	1.31249	3.4973	2.14 (1.31, 3.50)	0.002
ttp	lg.tmtv	1.05483	0.165191	0.323165	0.74657	0.763086	1.45813	1.05 (0.76, 1.46)	0.747
pfs	log10_SNV_ctDNA	1.19196	0.214516	0.818598	0.413016	0.782829	1.81493	1.19 (0.78, 1.81)	0.413
pfs	IPISCORE	1.62279	0.17207	2.81367	0.00489796	1.15823	2.27368	1.62 (1.16, 2.27)	0.005
pfs	lg.tmtv	1.0674	0.120138	0.542925	0.587181	0.843462	1.35079	1.07 (0.84, 1.35)	0.587
os	log10_SNV_ctDNA	1.31514	0.253264	1.08165	0.279406	0.80056	2.16049	1.32 (0.80, 2.16)	0.279
os	IPISCORE	1.55685	0.203398	2.17634	0.0295296	1.04499	2.31942	1.56 (1.04, 2.32)	0.030
os	lg.tmtv	0.927593	0.127947	-0.587447	0.556903	0.721853	1.19197	0.93 (0.72, 1.19)	0.557

### Sheet: CNA
outcome	term	estimate	std.error	statistic	p.value	conf.low	conf.high	ci	pval
ttp	CNA_fraction_baseline_plasma	14.6364	1.05436	2.54516	0.0109227	1.85337	115.586	14.64 (1.85, 115.59)	0.011
ttp	IPISCORE	2.07369	0.250469	2.91186	0.00359286	1.26924	3.38801	2.07 (1.27, 3.39)	0.004
ttp	lg.tmtv	1.16919	0.143174	1.09176	0.27494	0.883111	1.54794	1.17 (0.88, 1.55)	0.275
pfs	CNA_fraction_baseline_plasma	10.7364	0.887641	2.6741	0.00749304	1.88494	61.1534	10.74 (1.88, 61.15)	0.007
pfs	IPISCORE	1.56699	0.171264	2.62259	0.00872647	1.12017	2.19203	1.57 (1.12, 2.19)	0.009
pfs	lg.tmtv	1.05701	0.0991959	0.558915	0.57622	0.870247	1.28385	1.06 (0.87, 1.28)	0.576
os	CNA_fraction_baseline_plasma	10.7553	1.03264	2.30032	0.0214302	1.42115	81.3963	10.76 (1.42, 81.40)	0.021
os	IPISCORE	1.54074	0.202916	2.13025	0.0331511	1.03516	2.29325	1.54 (1.04, 2.29)	0.033
os	lg.tmtv	0.943347	0.110456	-0.527998	0.5975	0.759716	1.17136	0.94 (0.76, 1.17)	0.598

### Sheet: IPI plus
var_adjusted	outcome	term	estimate	std.error	statistic	p.value	conf.low	conf.high	ci	pval
log10_SNV_ctDNA+IPISCORE	ttp	log10_SNV_ctDNA	1.50321	0.184917	2.20425	0.0275069	1.04621	2.15984	1.50 (1.05, 2.16)	0.028
log10_SNV_ctDNA+IPISCORE	ttp	IPISCORE	1.6862	0.189256	2.7607	0.00576785	1.16363	2.44346	1.69 (1.16, 2.44)	0.006
log10_SNV_ctDNA+IPISCORE	pfs	log10_SNV_ctDNA	1.19504	0.136697	1.30347	0.192415	0.914168	1.56221	1.20 (0.91, 1.56)	0.192
log10_SNV_ctDNA+IPISCORE	pfs	IPISCORE	1.41386	0.139513	2.4824	0.0130502	1.07561	1.85849	1.41 (1.08, 1.86)	0.013
log10_SNV_ctDNA+IPISCORE	os	log10_SNV_ctDNA	1.21511	0.163448	1.19201	0.233256	0.882038	1.67395	1.22 (0.88, 1.67)	0.233
log10_SNV_ctDNA+IPISCORE	os	IPISCORE	1.20638	0.159983	1.17275	0.240894	0.881668	1.65067	1.21 (0.88, 1.65)	0.241
CNA_fraction_baseline_plasma+IPISCORE	ttp	CNA_fraction_baseline_plasma	8.94153	0.903657	2.42427	0.0153393	1.52131	52.5541	8.94 (1.52, 52.55)	0.015
CNA_fraction_baseline_plasma+IPISCORE	ttp	IPISCORE	1.86816	0.175783	3.55526	0.000377598	1.32369	2.63658	1.87 (1.32, 2.64)	<0.001
CNA_fraction_baseline_plasma+IPISCORE	pfs	CNA_fraction_baseline_plasma	5.43278	0.777042	2.17807	0.0294009	1.18468	24.9139	5.43 (1.18, 24.91)	0.029
CNA_fraction_baseline_plasma+IPISCORE	pfs	IPISCORE	1.44688	0.126598	2.91798	0.00352311	1.12894	1.85436	1.45 (1.13, 1.85)	0.004
CNA_fraction_baseline_plasma+IPISCORE	os	CNA_fraction_baseline_plasma	5.40675	0.919078	1.83624	0.0663223	0.892514	32.7534	5.41 (0.89, 32.75)	0.066
CNA_fraction_baseline_plasma+IPISCORE	os	IPISCORE	1.24651	0.144034	1.52981	0.126065	0.939923	1.65309	1.25 (0.94, 1.65)	0.126
lg.tmtv+IPISCORE	ttp	lg.tmtv	1.29248	0.14065	1.82409	0.0681382	0.981071	1.70272	1.29 (0.98, 1.70)	0.068
lg.tmtv+IPISCORE	ttp	IPISCORE	2.25733	0.249563	3.26243	0.00110461	1.3841	3.68149	2.26 (1.38, 3.68)	0.001
lg.tmtv+IPISCORE	pfs	lg.tmtv	1.13598	0.097641	1.30579	0.191625	0.938123	1.37557	1.14 (0.94, 1.38)	0.192
lg.tmtv+IPISCORE	pfs	IPISCORE	1.67539	0.168829	3.05662	0.00223849	1.2034	2.33251	1.68 (1.20, 2.33)	0.002
lg.tmtv+IPISCORE	os	lg.tmtv	1.01397	0.107869	0.128594	0.897679	0.820741	1.25269	1.01 (0.82, 1.25)	0.898
lg.tmtv+IPISCORE	os	IPISCORE	1.65028	0.198749	2.52049	0.0117191	1.11785	2.43632	1.65 (1.12, 2.44)	0.012
