## Extended Data Table 6 for "The DIRECT study: A roadmap for ctDNA-based risk prediction, molecular profiling and MRD detection in Diffuse Large B Cell Lymphoma"

### Sheet: Model
	Please fill in the input data (cells C5-C9) to the best of your knowledge. If any data is missing, leave those cells blank.
	Factor	Value	Supported values	Condition	Binary
	TMTV (ml)		>0	log10 TMTV > 2.2
	cfDNA (hGE/ml)		>0	log10 cfDNA concentration > 3.8
	IPI		0-5	IPI high (2 or more)
	LDH above range		0/1	LDH above range (as in IPI)
	Extranodal disease		0/1	Evidence of extranodal disease (as in IPI)
			[empty] - missing data
	Probability
	Adequate	0.650943
	Inadequate	0.349057
	Likely outcome	Adequate
	Abbreviations
	TMTV	Total Metabolic Tumour Volume [cm3]
	cfDNA	cell free DNA concentration [hGE]

### Sheet: Probabilities 
MODEL
Key	Value	Adequate	Inadequate
Priors		0.650943	0.349057
TMTV_high	1	0.826087	0.108108
TMTV_high	0	0.173913	0.891892
plasma_high	1	0.565217	0.027027
plasma_high	0	0.434783	0.972973
IPI_High	1	0.898551	0.45946
IPI_High	0	0.101449	0.54054
IPI_LDH	1	0.782609	0.108108
IPI_LDH	0	0.217391	0.891892
IPI_END	1	0.550725	0.216216
IPI_END	0	0.449275	0.783784
ANALYSIS
Probabilities	Value	Adequate	Inadequate
TMTV_high		1	1
plasma_high		1	1
IPI_High		1	1
IPI_LDH		1	1
IPI_END		1	1
Unnormalised scores
Adequate		0.650943
Inadequate		0.349057
Normalised scores
Total		1
Posterior for adequate		0.650943
Posterior for inadequate		0.349057
